# SARS-CoV-2 testing of aircraft wastewater shows that mandatory tests and vaccination pass before boarding did not prevent massive importation of Omicron variant in Europe

**DOI:** 10.1101/2022.04.19.22274028

**Authors:** Lorlane Le Targa, Nathalie Wurtz, Alexandre Lacoste, Gwilherm Penant, Priscilla Jardot, Alexandre Annessi, Philippe Colson, Bernard La Scola, Sarah Aherfi

**Affiliations:** MEPHI, Institut de Recherche pour le Développement (IRD), Assistance Publique - Hôpitaux de Marseille (AP-HM), Aix-Marseille Université, Marseille, France; IHU Méditerranée Infection, Marseille, France; Biosellal; Bataillon des Marins Pompiers de la ville de Marseille, Marseille, France

**Author notes:** **Corresponding authors:** Sarah Aherfi, IHU - Méditerranée Infection, 19-21 boulevard Jean Moulin, 13005 Marseille, France., Bernard La Scola, IHU - Méditerranée Infection, AP-HM, 19-21 boulevard Jean Moulin, 13005 Marseille, France.

**Keywords:** SARS-CoV2, wastewater monitoring, variants spreading, aircraft, surveillance

## Abstract

**Background:** Most new SARS-CoV-2 epidemics in France occurred following importation from abroad of emerging viral variants. Currently, the control of such risk of new variant importation is based on the negativity of a screening test (PCR or antigenic) and on an up-to-date vaccine status, such as International Air Transport Association travel pass.

**Methods:** Wastewater of 2 planes arriving in Marseille (France) from Addis-Ababa (Ethiopia) on December 2021 were i) tested by RT-PCR for SARS-CoV2 detection, and variants screening; these tests were carried out between landing and custom clearance, ii)sequenced by MiSeq Illumina.

Antigenic tests and sequencing by NovaSeq were carried out on respiratory samples collected from the 56 passengers of the second flight.

**Results:** SARS-CoV-2 RNA suspected of being from the Omicron BA.1 variant was detected on the aircraft’s wastewater.,

SARS-CoV2 RNA was detected for 11 (20%) passengers and the Omicron BA.1 variant was identified.

**Conclusion:** Our work shows the efficiency of aircraft wastewater testing to detect SARS-CoV-2 cases among travelers and identify the viral genotype. It also highlights the low performance for incoming flights from outside Europe to France of the current filter strategy that combines requirement for a vaccine pass and a negative testing before boarding.
