## Supplemental table 1 for "SARS-CoV-2 testing of aircraft wastewater shows that mandatory tests and vaccination pass before boarding did not prevent massive importation of Omicron variant in Europe"

### Sheet: Feuil1
Name	Name IHU	NEXTCLADE	Lignage P.
19B [ S:681H ]	19B	19B	A.19
19B.MRS-452R	Marseille452R-19B	19B	A.21
19B.MRS-501Y	Marseille681H-19B	19B	A.23
20A	20A	20A	B.1
20A/15324T	20A/15324T	20A	B.1
20A/15324T/2189T	20A/15324T	20A	B.1
20A/15324T.MRS-3	Marseille3	20A	B.1
20A/15324T ( B.1.147 )	20A/15324T	20A	B.1.147
20A/15324T.BLG	Belge	20A	B.1.214.2
20A/15324T ( B.1.221 )	20A/15324T	20A/S:98F	B.1.221
20A/15324T.MRS-10	Marseille10	20A/S:98F	B.1.221
20A/15324T.MRS-11	Marseille11	20A/S:98F	B.1.221
20A/15324T ( B.1.619 )	Marseille484K.V4-20A	20A	B.1.619
20A/15324T ( B.1.620 )	20A/15324T	20A/S:126A	B.1.620
20A/20268G	20A/20268G	20A	B.1
20A/20268G/18175T	20A/20268G	20A	B.1
20A/20268G.MRS-12	Marseille12	20A/S:439K	B.1.258
20A/20268G/28833T	20A/20268G	20A	B.1
20A/20268G ( B.1.416 )	20A/20268G	20A	B.1.416
20A/20268G.MRS-1	Marseille1	20A	B.1.416
20A/20268G.MRS-7	Marseille7	20A	B.1.416.1
20A/25563T	20A/25563T { Vg-1 }	20A	B.1
20A/25563T | Cl.1	20A/25563T { Vg-2 }	20A	B.1
20A/25563T | Cl.2	20A/25563T { Vg-2.5 }	20A	B.1
21H	21H	21H ( Mu )	B.1.621
20A/25563T/2416T	20A/../2416T { Vg-1 }	20A	B.1
