## Supplemental table 2 for "SARS-CoV-2 testing of aircraft wastewater shows that mandatory tests and vaccination pass before boarding did not prevent massive importation of Omicron variant in Europe"

### Sheet: 2212
	K856R (A2832G)	P3395H (C10449A)	S3673_G3676delinsS (AGTTTGTCTG11282A)	L3674* (GTCTGGTTTT11287G)	I3758V (A11537G)	P4715L (C14408T)	T547K (C23202A)	D614G (A23403G)	N764K (C23854A)	D796Y (G23948T)	N856K (C24130A)	Q954H (A24424T)	N969K (T24469A)	L981F (C24503T)	P13L (C28311T)	Number of hallmark mutations present on the totel number of mutation covered
19B [ S:681H ]								100									1/9
19B.MRS-501Y										100							1/30
20A						99.7109		99.7109									2/3
20A/15324T						99.7109		99.7109									2/4
20A/15324T/2189T						99.7109		99.7109									2/5
20A/15324T.MRS-3						99.7109		99.7109									2/10
20A/15324T ( B.1.147 )						99.7109		99.7109									2/6
20A/15324T.BLG						99.7109		99.7109									2/29
20A/15324T ( B.1.221 )						99.7109		99.7109									2/12
20A/15324T.MRS-10						99.7109		99.7109									2/13
20A/15324T.MRS-11						99.7109		99.7109									2/17
20A/15324T ( B.1.619 )				16.7832		99.7109		99.7109							99.3464		4/42
20A/15324T ( B.1.620 )				16.7832		99.7109		99.7109									3/28
20A/20268G						99.7109		99.7109									2/3
20A/20268G/18175T						99.7109		99.7109									2/4
20A/20268G.MRS-12						99.7109		99.7109									2/6
20A/20268G/28833T						99.7109		99.7109									2/5
20A/20268G ( B.1.416 )						99.7109		99.7109									2/6
20A/20268G.MRS-1						99.7109		99.7109									2/14
20A/20268G.MRS-7						99.7109		99.7109									2/12
20A/25563T						99.7109		99.7109									2/5
20A/25563T | Cl.1						99.7109		99.7109									2/13
20A/25563T | Cl.2						99.7109		99.7109									2/13
21H						99.7109		99.7109									2/26
20A/25563T/2416T						99.7109		99.7109									2/6
20A/25563T/2416T | Cl.1						99.7109		99.7109									2/10
20A/25563T/2416T | Cl.2						99.7109		99.7109									2/10
20A/25563T/2416T ( B.1.273 )						99.7109		99.7109									2/8
20A/25563T/2416T ( B.1.474 )						99.7109		99.7109		100							3/19
20A/25563T/2416T ( B.1.474 ) | Cl 1						99.7109		99.7109		100							3/22
20A/25563T/2416T ( B.1.640 )						99.7109		99.7109									2/29
20A/25563T/2416T ( B.1.640.1 )						99.7109		99.7109									2/43
20A/25563T/2416T ( B.1.640.2 )				16.7832		99.7109		99.7109									3/45
20A/25563T/8371T						99.7109		99.7109									2/6
20A/25563T/8371T.MRS-6						99.7109		99.7109									2/16
20A/25563T/18877T						99.7109		99.7109									2/6
20A/25563T/18877T | Cl.1						99.7109		99.7109									2/16
20A/25563T/18877T | Cl.2						99.7109		99.7109									2/14
20A/25563T/18877T.MRS-14						99.7109		99.7109									2/11
20A/25563T/26735T						99.7109		99.7109									2/6
20A/25563T/26735T ( B.1.36 )						99.7109		99.7109									2/8
20A/25563T/26735T.MRS-4-Ancetre						99.7109		99.7109									2/15
20A/25563T/26735T.MRS-13						99.7109		99.7109									2/21
20A/25563T/26735T.MRS-4						99.7109		99.7109									2/18
20A/25563T/26735T.MRS-4B						99.7109		99.7109									2/20
20A/25563T/26735T.MRS-4B.01						99.7109		99.7109									2/21
20A/25563T/26735T.MRS-4B.01a						99.7109		99.7109									2/23
20A/25563T/26735T.MRS-4.01						99.7109		99.7109									2/19
20A/25563T/26735T.MRS-4.02						99.7109		99.7109									2/18
20A/25563T/26735T.MRS-4.02a						99.7109		99.7109									2/18
20A/25563T/26735T.MRS-4.02a1						99.7109		99.7109									2/21
20A/25563T/26735T.MRS-4.02b						99.7109		99.7109									2/21
20A/25563T/26735T.MRS-4.03						99.7109		99.7109									2/19
20A/25563T/26735T.MRS-4.04						99.7109		99.7109									2/19
20A/25563T/26735T.MRS-4.04a						99.7109		99.7109									2/20
20A/25563T/26735T.MRS-4.04a1						99.7109		99.7109									2/22
20A/25563T/26735T.MRS-4.05						99.7109		99.7109									2/19
20A/25563T/26735T.MRS-4.05a						99.7109		99.7109									2/21
20A/25563T/26735T.MRS-4.05a1						99.7109		99.7109									2/22
20A/25563T/26735T.MRS-4.06						99.7109		99.7109									2/18
20A/25563T/26735T.MRS-4.07						99.7109		99.7109									2/20
20A/25563T/26735T.MRS-4.08						99.7109		99.7109									2/19
20A/25563T/26735T.MRS-4.09						99.7109		99.7109									2/19
20A/25563T/26735T.MRS-4.10						99.7109		99.7109									2/18
20C						99.7109		99.7109									2/6
20C/8039T						99.7109		99.7109									2/7
20C ( B.1.356 )						99.7109		99.7109									2/8
20C/10582T						99.7109		99.7109									2/7
20C ( B.1.597 )						99.7109		99.7109									2/9
20C.MRS-5						99.7109		99.7109									2/23
20G						99.7109		99.7109									2/10
20H				16.7832		99.7109		99.7109									3/16
20H.1				16.7832		99.7109		99.7109									3/17
20H.1 [ S:L18F ]				16.7832		99.7109		99.7109									3/17
20H.1.1				16.7832		99.7109		99.7109									3/20
20H.1 ( B.1.351.2 )				16.7832		99.7109		99.7109									3/20
20H.1 ( B.1.351.3 )				16.7832		99.7109		99.7109									3/22
20H.1.2				16.7832		99.7109		99.7109									3/19
21C						99.7109		99.7109									2/15
21C ( B.1.427 )						99.7109		99.7109									2/16
21C ( B.1.429 )						99.7109		99.7109									2/21
21F				16.7832		99.7109		99.7109									3/16
21F ( B.1.526 )				16.7832		99.7109		99.7109									3/19
21F ( No P. )				16.7832		99.7109		99.7109							99.3464		4/26
20B						99.7109		99.7109									2/11
20B/313T						99.7109		99.7109									2/11
20B ( B.1.1.10 )						99.7109		99.7109									2/16
20B ( B.1.1.25 )						99.7109		99.7109									2/13
20B ( B.1.1.189 )						99.7109		99.7109									2/13
20B ( B.1.1.280 )						99.7109		99.7109									2/16
20B ( B.1.1.297 )						99.7109		99.7109									2/12
20B ( B.1.1.420 )						99.7109		99.7109									2/26
20B ( B.1.1.519 )						99.7109		99.7109									2/21
20B ( N.2 )						99.7109		99.7109									2/20
20B ( B.1.1.318 )				16.7832		99.7109		99.7109									3/33
20B ( R.1 )						99.7109		99.7109									2/25
20B.MRS-8						99.7109		99.7109									2/17
20B.MRS-9						99.7109		99.7109									2/16
20B.MRS-9 ( AH.2 )						99.7109		99.7109									2/22
20D						99.7109		99.7109									2/14
20D ( C.16 )						99.7109		99.7109									2/18
20D ( C.36.3 )						99.7109		99.7109									2/34
21G				16.7832		99.7109		99.7109							99.3464		4/37
20F						99.7109		99.7109									2/18
20I				16.7832		99.7109		99.7109									3/37
20I [ S:484K ]				16.7832		99.7109		99.7109									3/38
20I.1				16.7832		99.7109		99.7109									3/37
20I.1 [ S:681R ]				16.7832		99.7109		99.7109									3/40
20I.2				16.7832		99.7109		99.7109									3/39
20I.2 [ S:484K ]				16.7832		99.7109		99.7109									3/40
20I.3				16.7832		99.7109		99.7109									3/37
20I.4				16.7832		99.7109		99.7109									3/41
20I.5				16.7832		99.7109		99.7109									3/41
20J				16.7832		99.7109		99.7109									3/37
20J ( P.1.1 )				16.7832		99.7109		99.7109									3/45
20J.1				16.7832		99.7109		99.7109									3/40
20J.2				16.7832		99.7109		99.7109									3/38
20J.3				16.7832		99.7109		99.7109									3/42
21E						99.7109		99.7109									2/32
21M		99.7211		16.7832		99.7109		99.7109	100	100		100	94.7368		99.3464		9/44
21L ( BA.2 )		99.7211		16.7832		99.7109		99.7109	100	100		100	94.7368		99.3464		9/70
21K ( BA.1 )	99.7211	99.7211	50.9091		100	99.7109	98.937	99.7109	100	100	100	100	94.7368	92.8571	99.3464		14/56
21K ( BA.1.1 )	99.7211	99.7211	50.9091		100	99.7109	98.937	99.7109	100	100	100	100	94.7368	92.8571	99.3464		14/56
20E						99.7109		99.7109									2/8
20E.MRS-2						99.7109		99.7109									2/8
20E.MRS-2 ( B.1.177.32 )						99.7109		99.7109									2/10
20E.MRS-2.1						99.7109		99.7109									2/9
20E.MRS-2.2						99.7109		99.7109									2/8
20E.MRS-2.2 ( B.1.177.77 )						99.7109		99.7109									2/11
20E.MRS-2.2 ( B.1.177.81 )						99.7109		99.7109									2/9
20E.MRS-2.2 ( W.1 )						99.7109		99.7109									2/14
20E.MRS-2.3						99.7109		99.7109									2/9
20E.2						99.7109		99.7109									2/16
21D.MRS-484K				16.7832		99.7109		99.7109									3/31
20A.IND						99.7109		99.7109									2/22
21A.IND						99.7109		99.7109									2/29
21A.IND.4						99.7109		99.7109									2/33
21A.IND.2						99.7109		99.7109									2/37
21A.IND.2a						99.7109		99.7109									2/38
21A.IND.2a | AY.14						99.7109		99.7109									2/40
21A.IND.2a | AY.16						99.7109		99.7109									2/43
21A.IND.2a | AY.16.1						99.7109		99.7109									2/43
21A.IND.2a | AY.51						99.7109		99.7109									2/43
21A.IND.2a | AY.53						99.7109		99.7109									2/43
21A.IND.2b						99.7109		99.7109									2/40
21I						99.7109		99.7109									2/37
21I | AY.9						99.7109		99.7109									2/37
21I | AY.9.2						99.7109		99.7109									2/40
21I | AY.37						99.7109		99.7109									2/40
21I | AY.58						99.7109		99.7109									2/41
21I | AY.65						99.7109		99.7109									2/45
21I | AY.66						99.7109		99.7109									2/45
21I | AY.68						99.7109		99.7109									2/49
21I | AY.70						99.7109		99.7109									2/42
21I | AY.71						99.7109		99.7109									2/43
21I | AY.72						99.7109		99.7109									2/44
21I | AY.73						99.7109		99.7109									2/46
21I | AY.75						99.7109		99.7109									2/37
21I | AY.75.1						99.7109		99.7109									2/37
21J						99.7109		99.7109									2/41
21J | AY.5						99.7109		99.7109									2/45
21J | AY.5.1						99.7109		99.7109									2/47
21J | AY.5.4						99.7109		99.7109									2/46
21J | AY.6						99.7109		99.7109									2/42
21J | AY.7						99.7109		99.7109									2/44
21J | AY.7.1						99.7109		99.7109									2/49
21J | AY.7.2						99.7109		99.7109									2/52
21J | AY.23						99.7109		99.7109									2/45
21J | AY.33						99.7109		99.7109									2/42
21J | AY.33 | Cl1						99.7109		99.7109									2/44
21J | AY.39						99.7109		99.7109									2/43
21J | AY.43						99.7109		99.7109									2/44
21J | AY.43 | Cl1						99.7109		99.7109									2/45
21J | AY.43 | Cl1.1						99.7109		99.7109									2/47
21J | AY.43 | S:V1264A						99.7109		99.7109									2/46
21J | AY.46						99.7109		99.7109									2/42
21J | AY.98						99.7109		99.7109									2/42
21J | AY.98.1						99.7109		99.7109									2/46
21J | AY.98.1 | S:Q677H						99.7109		99.7109									2/50
21J | AY.98.1 | Cl.1						99.7109		99.7109									2/44
21J | AY.100						99.7109		99.7109									2/44
21J | AY.103						99.7109		99.7109									2/44
21J | AY.120						99.7109		99.7109									2/44
21J | AY.122						99.7109		99.7109									2/42
21J | AY.122 | Cl1						99.7109		99.7109									2/44
21J | AY.122 | Cl2						99.7109		99.7109									2/45
21J | AY.123						99.7109		99.7109									2/42
21J | AY.124						99.7109		99.7109									2/42
21J/C21846T						99.7109		99.7109									2/41
21J/C21846T | AY.4						99.7109		99.7109									2/42
21J/C21846T | AY.4.2						99.7109		99.7109									2/45
21J/C21846T | AY.4.4						99.7109		99.7109									2/48
21J/C21846T | AY.4.5						99.7109		99.7109									2/46
21J/C21846T | AY.20						99.7109		99.7109									2/42
21J/C21846T | AY.22						99.7109		99.7109									2/44
21J/C21846T | AY.34						99.7109		99.7109									2/49
21J/C21846T | AY.36						99.7109		99.7109									2/43
21J/C21846T | AY.42						99.7109		99.7109									2/44
21J/C21846T | AY.92						99.7109		99.7109									2/43
21J/C21846T | AY.111						99.7109		99.7109									2/49
21J/C21846T | AY.118						99.7109		99.7109									2/44
21J/C21846T | AY.119						99.7109		99.7109									2/42
21J/C21846T | AY.121						99.7109		99.7109									2/45
21J/C21846T | AY.125						99.7109		99.7109									2/42
21J/C21846T | AY.126						99.7109		99.7109									2/41
21J/C21846T | AY.129						99.7109		99.7109									2/44
21B.IND						99.7109		99.7109									2/30
21B.IND.1						99.7109		99.7109									2/37
21B.IND.2						99.7109		99.7109									2/33
20A.IND ( B.1.617.3 )						99.7109		99.7109									2/35
21I.IND/2509T ( AY.2 )						99.7109		99.7109									2/41
21I.IND ( AY.10 )						99.7109		99.7109									2/39
21I.IND ( AY.28 )						99.7109		99.7109									2/42
21J.IND ( AY.4.1 )						99.7109		99.7109									2/45
21J.IND ( AY.1 )						99.7109		99.7109									2/41
21J.IND ( AY.29 )						99.7109		99.7109									2/42
21J.IND ( AY.29.1 )						99.7109		99.7109									2/42
21J.IND ( AY.39.1 )						99.7109		99.7109									2/44
21J.IND ( AY.39.1.1 )						99.7109		99.7109									2/44
21J.IND ( AY.44 )						99.7109		99.7109									2/42
21J.IND ( AY.3 )						99.7109		99.7109									2/44
21J.IND ( AY.12 )						99.7109		99.7109									2/43
21J.IND ( AY.32 )						99.7109		99.7109									2/43
21J.IND ( AY.47 )						99.7109		99.7109									2/42
