## Supplemental table 3 for "SARS-CoV-2 testing of aircraft wastewater shows that mandatory tests and vaccination pass before boarding did not prevent massive importation of Omicron variant in Europe"

### Sheet: 2412
	K856R (A2832G)	P2046L (C6402T)	S2083_L2084delinsIle (AGTT6512A)	P3395H (C10449A)	T3646A (A11201G)	S3673_G3676delinsS (AGTTTGTCTG11282A)	L3674* (GTCTGGTTTT11287G)	G5063S (G15451A)	L452R (T22917G)	T478K (C22995A)	T547K (C23202A)	D614G (A23403G)	P13L (C28311T)	G30_S33delinsG (GGAGAACGCA28361G)	D63G (A28461G)	Number of hallmark mutations present on the totel number of mutation covered
19B [ S:681H ]												99.7315					1/9
19B.MRS-452R									99.0654								1/19
19B.MRS-501Y									99.0654								1/29
20A												99.7315					1/2
20A/15324T												99.7315					1/3
20A/15324T/2189T												99.7315					1/4
20A/15324T.MRS-3												99.7315					1/9
20A/15324T ( B.1.147 )												99.7315					1/5
20A/15324T.BLG												99.7315					1/26
20A/15324T ( B.1.221 )												99.7315					1/11
20A/15324T.MRS-10												99.7315					1/12
20A/15324T.MRS-11												99.7315					1/12
20A/15324T ( B.1.619 )							25.3086					99.7315	92.6316				3/42
20A/15324T ( B.1.620 )							25.3086					99.7315					2/25
20A/20268G												99.7315					1/2
20A/20268G/18175T												99.7315					1/3
20A/20268G.MRS-12												99.7315					1/5
20A/20268G/28833T												99.7315					1/4
20A/20268G ( B.1.416 )												99.7315					1/5
20A/20268G.MRS-1												99.7315					1/13
20A/20268G.MRS-7												99.7315					1/9
20A/25563T												99.7315					1/4
20A/25563T | Cl.1												99.7315					1/12
20A/25563T | Cl.2												99.7315					1/12
21H												99.7315					1/25
20A/25563T/2416T												99.7315					1/5
20A/25563T/2416T | Cl.1												99.7315					1/7
20A/25563T/2416T | Cl.2												99.7315					1/9
20A/25563T/2416T ( B.1.273 )												99.7315					1/7
20A/25563T/2416T ( B.1.474 )												99.7315					1/18
20A/25563T/2416T ( B.1.474 ) | Cl 1												99.7315					1/20
20A/25563T/2416T ( B.1.640 )												99.7315					1/28
20A/25563T/2416T ( B.1.640.1 )												99.7315					1/41
20A/25563T/2416T ( B.1.640.2 )							25.3086					99.7315					2/44
20A/25563T/8371T												99.7315					1/5
20A/25563T/8371T.MRS-6												99.7315					1/12
20A/25563T/18877T												99.7315					1/5
20A/25563T/18877T | Cl.1												99.7315					1/15
20A/25563T/18877T | Cl.2												99.7315					1/12
20A/25563T/18877T.MRS-14												99.7315					1/10
20A/25563T/26735T												99.7315					1/6
20A/25563T/26735T ( B.1.36 )												99.7315					1/8
20A/25563T/26735T.MRS-4-Ancetre												99.7315					1/13
20A/25563T/26735T.MRS-13												99.7315					1/18
20A/25563T/26735T.MRS-4												99.7315					1/16
20A/25563T/26735T.MRS-4B												99.7315					1/17
20A/25563T/26735T.MRS-4B.01												99.7315					1/17
20A/25563T/26735T.MRS-4B.01a												99.7315					1/19
20A/25563T/26735T.MRS-4.01												99.7315					1/17
20A/25563T/26735T.MRS-4.02												99.7315					1/16
20A/25563T/26735T.MRS-4.02a												99.7315					1/16
20A/25563T/26735T.MRS-4.02a1												99.7315					1/17
20A/25563T/26735T.MRS-4.02b												99.7315					1/19
20A/25563T/26735T.MRS-4.03												99.7315					1/17
20A/25563T/26735T.MRS-4.04												99.7315					1/16
20A/25563T/26735T.MRS-4.04a												99.7315					1/18
20A/25563T/26735T.MRS-4.04a1												99.7315					1/18
20A/25563T/26735T.MRS-4.05												99.7315					1/17
20A/25563T/26735T.MRS-4.05a												99.7315					1/19
20A/25563T/26735T.MRS-4.05a1												99.7315					1/20
20A/25563T/26735T.MRS-4.06												99.7315					1/16
20A/25563T/26735T.MRS-4.07												99.7315					1/18
20A/25563T/26735T.MRS-4.08												99.7315					1/17
20A/25563T/26735T.MRS-4.09												99.7315					1/17
20A/25563T/26735T.MRS-4.10												99.7315					1/16
20C												99.7315					1/5
20C/8039T												99.7315					1/6
20C ( B.1.356 )												99.7315					1/5
20C/10582T												99.7315					1/6
20C ( B.1.597 )												99.7315					1/8
20C.MRS-5												99.7315					1/19
20G												99.7315					1/9
20H							25.3086					99.7315					2/13
20H.1							25.3086					99.7315					2/14
20H.1 [ S:L18F ]							25.3086					99.7315					2/14
20H.1.1							25.3086					99.7315					2/18
20H.1 ( B.1.351.2 )							25.3086					99.7315					2/17
20H.1 ( B.1.351.3 )		13.4775					25.3086					99.7315					3/18
20H.1.2							25.3086					99.7315					2/16
21C									99.0654			99.7315					2/15
21C ( B.1.427 )									99.0654			99.7315					2/16
21C ( B.1.429 )									99.0654			99.7315					2/21
21F							25.3086					99.7315					2/13
21F ( B.1.526 )							25.3086					99.7315					2/16
21F ( No P. )							25.3086					99.7315	92.6316				3/23
20B												99.7315					1/10
20B/313T												99.7315					1/10
20B ( B.1.1.10 )												99.7315					1/15
20B ( B.1.1.25 )												99.7315					1/12
20B ( B.1.1.189 )												99.7315					1/12
20B ( B.1.1.280 )												99.7315					1/15
20B ( B.1.1.297 )												99.7315					1/11
20B ( B.1.1.420 )												99.7315					1/22
20B ( B.1.1.519 )										100		99.7315					2/18
20B ( N.2 )												99.7315					1/17
20B ( B.1.1.318 )							25.3086					99.7315					2/31
20B ( R.1 )												99.7315					1/25
20B.MRS-8												99.7315					1/16
20B.MRS-9												99.7315					1/15
20B.MRS-9 ( AH.2 )												99.7315					1/21
20D												99.7315					1/12
20D ( C.16 )									99.0654			99.7315					2/16
20D ( C.36.3 )									99.0654			99.7315					2/30
21G							25.3086					99.7315	92.6316				3/34
20F												99.7315					1/16
20I							25.3086					99.7315					2/36
20I [ S:484K ]							25.3086					99.7315					2/37
20I.1							25.3086					99.7315					2/36
20I.1 [ S:681R ]							25.3086					99.7315					2/39
20I.2							25.3086					99.7315					2/38
20I.2 [ S:484K ]							25.3086					99.7315					2/39
20I.3							25.3086					99.7315					2/36
20I.4							25.3086					99.7315					2/39
20I.5							25.3086					99.7315					2/40
20J							25.3086					99.7315					2/36
20J ( P.1.1 )							25.3086					99.7315					2/44
20J.1							25.3086					99.7315					2/39
20J.2							25.3086					99.7315					2/37
20J.3							25.3086					99.7315					2/39
21E												99.7315					1/30
21M				90.9091			25.3086			100		99.7315	92.6316	68.9189			6/45
21L ( BA.2 )				90.9091			25.3086			100		99.7315	92.6316	68.9189			6/71
21K ( BA.1 )	90		73.4783	90.9091		35.8025				100	85.9621	99.7315	92.6316	68.9189			10/57
21K ( BA.1.1 )	90		73.4783	90.9091		35.8025				100	85.9621	99.7315	92.6316	68.9189			10/57
20E												99.7315					1/7
20E.MRS-2												99.7315					1/7
20E.MRS-2 ( B.1.177.32 )												99.7315					1/9
20E.MRS-2.1												99.7315					1/8
20E.MRS-2.2												99.7315					1/7
20E.MRS-2.2 ( B.1.177.77 )												99.7315					1/9
20E.MRS-2.2 ( B.1.177.81 )												99.7315					1/8
20E.MRS-2.2 ( W.1 )												99.7315					1/10
20E.MRS-2.3												99.7315					1/8
20E.2												99.7315					1/15
21D.MRS-484K							25.3086					99.7315					2/31
20A.IND									99.0654			99.7315					2/18
21A.IND									99.0654	100		99.7315			16.6667		4/25
21A.IND.4									99.0654	100		99.7315			16.6667		4/28
21A.IND.2								11.4583	99.0654	100		99.7315			16.6667		5/33
21A.IND.2a								11.4583	99.0654	100		99.7315			16.6667		5/34
21A.IND.2a | AY.14								11.4583	99.0654	100		99.7315			16.6667		5/36
21A.IND.2a | AY.16								11.4583	99.0654	100		99.7315			16.6667		5/39
21A.IND.2a | AY.16.1								11.4583	99.0654	100		99.7315			16.6667		5/39
21A.IND.2a | AY.51								11.4583	99.0654	100		99.7315			16.6667		5/37
21A.IND.2a | AY.53								11.4583	99.0654	100		99.7315			16.6667		5/39
21A.IND.2b								11.4583	99.0654	100		99.7315			16.6667		5/36
21I								11.4583	99.0654	100		99.7315			16.6667		5/33
21I | AY.9								11.4583	99.0654	100		99.7315			16.6667		5/33
21I | AY.9.2								11.4583	99.0654	100		99.7315			16.6667		5/34
21I | AY.37								11.4583	99.0654	100		99.7315			16.6667		5/35
21I | AY.58								11.4583	99.0654	100		99.7315			16.6667		5/37
21I | AY.65								11.4583	99.0654	100		99.7315			16.6667		5/40
21I | AY.66								11.4583	99.0654	100		99.7315			16.6667		5/41
21I | AY.68								11.4583	99.0654	100		99.7315			16.6667		5/42
21I | AY.70								11.4583	99.0654	100		99.7315			16.6667		5/38
21I | AY.71								11.4583	99.0654	100		99.7315			16.6667		5/38
21I | AY.72								11.4583	99.0654	100		99.7315			16.6667		5/38
21I | AY.73								11.4583	99.0654	100		99.7315			16.6667		5/39
21I | AY.75								11.4583	99.0654	100		99.7315			16.6667		5/33
21I | AY.75.1								11.4583	99.0654	100		99.7315			16.6667		5/33
21J		13.4775			10.7143			11.4583	99.0654	100		99.7315			16.6667		7/37
21J | AY.5		13.4775			10.7143			11.4583	99.0654	100		99.7315			16.6667		7/41
21J | AY.5.1		13.4775			10.7143			11.4583	99.0654	100		99.7315			16.6667		7/43
21J | AY.5.4		13.4775			10.7143			11.4583	99.0654	100		99.7315			16.6667		7/42
21J | AY.6		13.4775			10.7143			11.4583	99.0654	100		99.7315			16.6667		7/38
21J | AY.7		13.4775			10.7143			11.4583	99.0654	100		99.7315			16.6667		7/40
21J | AY.7.1		13.4775			10.7143			11.4583	99.0654	100		99.7315			16.6667		7/45
21J | AY.7.2		13.4775			10.7143			11.4583	99.0654	100		99.7315			16.6667		7/44
21J | AY.23		13.4775			10.7143			11.4583	99.0654	100		99.7315			16.6667		7/41
21J | AY.33		13.4775			10.7143			11.4583	99.0654	100		99.7315			16.6667		7/37
21J | AY.33 | Cl1		13.4775			10.7143			11.4583	99.0654	100		99.7315			16.6667		7/39
21J | AY.39		13.4775			10.7143			11.4583	99.0654	100		99.7315			16.6667		7/37
21J | AY.43		13.4775			10.7143			11.4583	99.0654	100		99.7315			16.6667		7/40
21J | AY.43 | Cl1		13.4775			10.7143			11.4583	99.0654	100		99.7315			16.6667		7/41
21J | AY.43 | Cl1.1		13.4775			10.7143			11.4583	99.0654	100		99.7315			16.6667		7/43
21J | AY.43 | S:V1264A		13.4775			10.7143			11.4583	99.0654	100		99.7315			16.6667		7/42
21J | AY.46		13.4775			10.7143			11.4583	99.0654	100		99.7315			16.6667		7/38
21J | AY.98		13.4775			10.7143			11.4583	99.0654	100		99.7315			16.6667		7/38
21J | AY.98.1		13.4775			10.7143			11.4583	99.0654	100		99.7315			16.6667		7/41
21J | AY.98.1 | S:Q677H		13.4775			10.7143			11.4583	99.0654	100		99.7315			16.6667		7/45
21J | AY.98.1 | Cl.1		13.4775			10.7143			11.4583	99.0654	100		99.7315			16.6667		7/39
21J | AY.100		13.4775			10.7143			11.4583	99.0654	100		99.7315			16.6667		7/40
21J | AY.103		13.4775			10.7143			11.4583	99.0654	100		99.7315			16.6667		7/40
21J | AY.120		13.4775			10.7143			11.4583	99.0654	100		99.7315			16.6667		7/40
21J | AY.122		13.4775			10.7143			11.4583	99.0654	100		99.7315			16.6667		7/38
21J | AY.122 | Cl1		13.4775			10.7143			11.4583	99.0654	100		99.7315			16.6667		7/38
21J | AY.122 | Cl2		13.4775			10.7143			11.4583	99.0654	100		99.7315			16.6667		7/41
21J | AY.123		13.4775			10.7143			11.4583	99.0654	100		99.7315			16.6667		7/38
21J | AY.124		13.4775			10.7143			11.4583	99.0654	100		99.7315			16.6667		7/38
21J/C21846T		13.4775			10.7143			11.4583	99.0654	100		99.7315			16.6667		7/37
21J/C21846T | AY.4		13.4775			10.7143			11.4583	99.0654	100		99.7315			16.6667		7/38
21J/C21846T | AY.4.2		13.4775			10.7143			11.4583	99.0654	100		99.7315			16.6667		7/41
21J/C21846T | AY.4.4		13.4775			10.7143			11.4583	99.0654	100		99.7315			16.6667		7/44
21J/C21846T | AY.4.5		13.4775			10.7143			11.4583	99.0654	100		99.7315			16.6667		7/42
21J/C21846T | AY.20		13.4775			10.7143			11.4583	99.0654	100		99.7315			16.6667		7/38
21J/C21846T | AY.22		13.4775			10.7143			11.4583	99.0654	100		99.7315			16.6667		7/40
21J/C21846T | AY.34		13.4775			10.7143			11.4583	99.0654	100		99.7315			16.6667		7/45
21J/C21846T | AY.36		13.4775			10.7143			11.4583	99.0654	100		99.7315			16.6667		7/38
21J/C21846T | AY.42		13.4775			10.7143			11.4583	99.0654	100		99.7315			16.6667		7/40
21J/C21846T | AY.92		13.4775			10.7143			11.4583	99.0654	100		99.7315			16.6667		7/39
21J/C21846T | AY.111		13.4775			10.7143			11.4583	99.0654	100		99.7315			16.6667		7/45
21J/C21846T | AY.118		13.4775			10.7143			11.4583	99.0654	100		99.7315			16.6667		7/38
21J/C21846T | AY.119		13.4775			10.7143			11.4583	99.0654	100		99.7315			16.6667		7/38
21J/C21846T | AY.121		13.4775			10.7143			11.4583	99.0654	100		99.7315			16.6667		7/41
21J/C21846T | AY.125		13.4775			10.7143			11.4583	99.0654	100		99.7315			16.6667		7/38
21J/C21846T | AY.126		13.4775			10.7143			11.4583	99.0654	100		99.7315			16.6667		7/37
21J/C21846T | AY.129		13.4775			10.7143			11.4583	99.0654	100		99.7315			16.6667		7/39
21B.IND					10.7143				99.0654			99.7315					3/26
21B.IND.1					10.7143				99.0654			99.7315					3/31
21B.IND.2					10.7143				99.0654			99.7315					3/30
20A.IND ( B.1.617.3 )									99.0654			99.7315					2/31
21I.IND/2509T ( AY.2 )								11.4583	99.0654	100		99.7315			16.6667		5/37
21I.IND ( AY.10 )								11.4583	99.0654	100		99.7315			16.6667		5/35
21I.IND ( AY.28 )								11.4583	99.0654	100		99.7315			16.6667		5/36
21J.IND ( AY.4.1 )		13.4775			10.7143			11.4583	99.0654	100		99.7315			16.6667		7/41
21J.IND ( AY.1 )		13.4775			10.7143			11.4583	99.0654	100		99.7315			16.6667		7/37
21J.IND ( AY.29 )		13.4775			10.7143			11.4583	99.0654	100		99.7315			16.6667		7/38
21J.IND ( AY.29.1 )		13.4775			10.7143			11.4583	99.0654	100		99.7315			16.6667		7/38
21J.IND ( AY.39.1 )		13.4775			10.7143			11.4583	99.0654	100		99.7315			16.6667		7/38
21J.IND ( AY.39.1.1 )		13.4775			10.7143			11.4583	99.0654	100		99.7315			16.6667		7/38
21J.IND ( AY.44 )		13.4775			10.7143			11.4583	99.0654	100		99.7315			16.6667		7/37
21J.IND ( AY.3 )		13.4775			10.7143			11.4583	99.0654	100		99.7315			16.6667		7/40
21J.IND ( AY.12 )		13.4775			10.7143			11.4583	99.0654	100		99.7315			16.6667		7/39
21J.IND ( AY.32 )		13.4775			10.7143			11.4583	99.0654	100		99.7315			16.6667		7/39
21J.IND ( AY.47 )		13.4775			10.7143			11.4583	99.0654	100		99.7315			16.6667		7/38
